# Proteomic associations with forced expiratory volume – a Mendelian randomisation study

**DOI:** 10.1101/2023.06.30.23292035

**Authors:** GT Axelsson, T Jonmundsson, YJ Woo, EA Frick, T Aspelund, JJ Loureiro, AP Orth, LL Jennings, G Gudmundsson, V Emilsson, V Gudmundsdottir, V Gudnason

## Abstract

A decline in forced expiratory volume (FEV1) is a hallmark of obstructive respiratory diseases, an important cause of morbidity among the elderly. While some data exist on biomarkers that are related to FEV1, we sought to do a systematic analysis of causal relations of biomarkers with FEV1.

Data from the general population-based AGES-Reykjavik study were used. Proteomic measurements were done using 4,782 DNA aptamers (SOMAmers). Data from 1,648 participants with spirometric data were used to assess the association of SOMAmer measurements with FEV1 using linear regression. Bi-directional Mendelian randomisation (MR) analyses were done to assess causal relations of observationally associated SOMAmers with FEV1, using genotype and SOMAmer data from 5,368 AGES-Reykjavik participants and genetic associations with FEV1 from a publicly available GWAS (n = 400,102).

In observational analyses, 473 SOMAmers were associated with FEV1 after multiple testing adjustment. The most significant were R-Spondin 4, Alkaline Phosphatase, Placental Like 2 and Retinoic Acid Receptor Responder 2. Of the 235 SOMAmers with genetic data, eight were associated with FEV1 in MR analyses. Three were directionally consistent with the observational estimate, Thrombospondin 2 (THBS2), Endoplasmic Reticulum Oxidoreductase 1 Beta and Apolipoprotein M. THBS2 was further supported by a colocalization analysis. Analyses in the reverse direction, testing whether changes in SOMAmer levels were caused by changes in FEV1, were performed but no significant associations were found after multiple testing adjustments.

In summary, this large scale proteogenomic analyses of FEV1 reveals protein markers of FEV1, as well as several proteins with potential causality to lung function.
