## Supplemental Table S16 for "Proteomic associations with forced expiratory volume – a Mendelian randomisation study"

### Sheet: Table S16
genesymbol	ensemblid	lead_cpra	postprob_lead	rsid	nsnps_cs	nsnps_mr_inst	nsnps_mr_overlap	rsid_overlap
PARK7	ENSG00000116288	1_7962137_G_T	0.48815	rs3766606	4	2	1	rs34878017
PARK7	ENSG00000116288	1_7969434_T_G	0.985588	rs2641116	2	2	0
HDGF	ENSG00000143321	1_156730859_T_G	0.749933	rs12145743	2	7	0
DARS2	ENSG00000117593	1_173569082_T_C	0.0448997	rs12030536	116	2	1	rs12030536
DARS2	ENSG00000117593	1_173677775_T_A	0.947886	rs73033137	9	2	1	rs79987399
ERO1B	ENSG00000086619	1_236215370_T_A	0.706955	rs12046588	6	12	0
ERO1B	ENSG00000086619	1_236224437_G_A	0.207441	rs1621565	42	12	1	rs1726631
ERO1B	ENSG00000086619	1_236231626_T_C	1	rs941238	1	12	0
ERO1B	ENSG00000086619	1_236266653_T_C	0.326593	rs1254188	13	12	0
ERO1B	ENSG00000086619	1_236319707_C_T	0.612734	rs80204173	9	12	1	rs61833555
ERO1B	ENSG00000086619	1_236343376_C_T	0.800295	rs11801269	3	12	0
ERO1B	ENSG00000086619	1_236479294_A_G	0.301701	rs12566461	6	12	1	rs12566461
APOB	ENSG00000084674	2_21036740_A_G	0.683175	rs520354	2	9	1	rs520354
HK2	ENSG00000159399	2_74819712_T_G	0.178611	rs640944	15	2	1	rs3100578
HK2	ENSG00000159399	2_74884359_A_G	0.322554	rs3771751	10	2	1	rs3771756
TIMP4	ENSG00000157150	3_12020503_T_C	1	rs59306735	1	17	0
TIMP4	ENSG00000157150	3_12035062_A_G	0.396719	rs6767059	3	17	0
TIMP4	ENSG00000157150	3_12053630_G_A	1	rs307558	1	17	0
TIMP4	ENSG00000157150	3_12080496_A_G	1	rs307568	1	17	0
TIMP4	ENSG00000157150	3_12098765_T_C	1	rs58683249	1	17	0
TIMP4	ENSG00000157150	3_12148468_A_G	0.971246	rs3773364	2	17	1	rs3773364
TIMP4	ENSG00000157150	3_12174156_A_G	1	rs9808956	1	17	0
TIMP4	ENSG00000157150	3_12263115_A_G	0.276131	rs12635120	5	17	0
TIMP4	ENSG00000157150	3_12447383_G_C	0.80218	rs4684854	2	17	0
IL1RAP	ENSG00000196083	3_190627133_T_C	1	rs2361836	1	60	0
IL1RAP	ENSG00000196083	3_190630608_C_T	1	rs9865681	1	60	0
IL1RAP	ENSG00000196083	3_190631021_A_G	0.999895	rs724608	1	60	0
IL1RAP	ENSG00000196083	3_190633393_G_T	1	rs4687164	1	60	0
IL1RAP	ENSG00000196083	3_190636457_A_T	1	rs4624606	1	60	0
IL1RAP	ENSG00000196083	3_190636621_C_A	1	rs4543060	1	60	0
IL1RAP	ENSG00000196083	3_190645805_G_A	0.998754	rs34879831	1	60	1	rs34879831
PDLIM4	ENSG00000131435	5_132226322_C_T	1	rs154487	1	11	0
PDLIM4	ENSG00000131435	5_132229767_T_C	1	rs60168911	1	11	0
PDLIM4	ENSG00000131435	5_132241266_A_G	0.999896	rs34223635	1	11	0
PDLIM4	ENSG00000131435	5_132242915_C_G	1	rs4705927	1	11	0
PDLIM4	ENSG00000131435	5_132244608_C_T	0.499985	rs35724182	2	11	1	rs35724182
PDLIM4	ENSG00000131435	5_132260091_T_C	1	rs162904	1	11	0
PDLIM4	ENSG00000131435	5_132269408_T_C	0.333333	rs270622	3	11	0
PDLIM4	ENSG00000131435	5_132276179_T_G	0.821049	rs162894	2	11	0
PDLIM4	ENSG00000131435	5_132280273_T_C	0.999846	rs7721296	1	11	0
PDLIM4	ENSG00000131435	5_132292292_A_G	1	rs35539449	1	11	0
PDLIM4	ENSG00000131435	5_132309272_G_T	1	rs3792880	1	11	0
PDLIM4	ENSG00000131435	5_132377534_C_T	0.369976	rs274570	10	11	0
CD14	ENSG00000170458	5_140626682_C_T	0.200296	rs60745418	11	6	1	rs60745418
CD14	ENSG00000170458	5_140777832_G_A	0.939324	rs77553091	2	6	0
CD109	ENSG00000156535	6_73245528_G_A	1	rs72493023	1	49	0
CD109	ENSG00000156535	6_73307441_T_A	1	rs72945999	1	49	1	rs72945999
CD109	ENSG00000156535	6_73351818_G_T	0.998107	rs532631	1	49	0
CD109	ENSG00000156535	6_73684717_C_T	0.721036	rs3913452	4	49	0
CD109	ENSG00000156535	6_73695163_T_G	1	rs3846755	1	49	0
CD109	ENSG00000156535	6_73710814_A_G	1	rs7739291	1	49	0
CD109	ENSG00000156535	6_73710905_A_T	1	rs7739455	1	49	0
CD109	ENSG00000156535	6_73744057_A_G	0.999894	rs9442955	1	49	0
CD109	ENSG00000156535	6_73807415_A_G	1	rs16884139	1	49	1	rs16884139
CD109	ENSG00000156535	6_73807957_T_G	1	rs2882694	1	49	0
CD109	ENSG00000156535	6_73834000_C_T	0.992062	rs1109492	1	49	0
CD109	ENSG00000156535	6_73845148_T_C	0.256395	rs2351529	7	49	0
CD109	ENSG00000156535	6_73894164_A_G	0.992018	rs3005508	1	49	0
RSPO3	ENSG00000146374	6_126716091_T_G	0.871438	rs853966	26	17	0
RSPO3	ENSG00000146374	6_126927596_T_C	0.372662	rs56721799	3	17	0
RSPO3	ENSG00000146374	6_127046737_G_A	0.434652	rs62437229	3	17	1	rs62437221
RSPO3	ENSG00000146374	6_127118902_T_C	0.503966	rs577721086	3	17	1	rs577721086
RSPO3	ENSG00000146374	6_127137163_G_A	0.218964	rs2489625	11	17	0
THBS2	ENSG00000186340	6_169199608_A_T	0.966083	rs73041834	2	24	0
THBS2	ENSG00000186340	6_169199849_G_A	1	rs12665054	1	24	1	rs12665054
THBS2	ENSG00000186340	6_169200949_C_T	1	rs73041845	1	24	1	rs73041845
THBS2	ENSG00000186340	6_169203332_C_T	1	rs7383406	1	24	0
THBS2	ENSG00000186340	6_169203804_A_G	1	rs6605525	1	24	0
THBS2	ENSG00000186340	6_169204037_G_T	1	rs7756742	1	24	0
THBS2	ENSG00000186340	6_169204063_C_T	1	rs7771838	1	24	0
THBS2	ENSG00000186340	6_169213446_G_T	1	rs9766666	1	24	0
THBS2	ENSG00000186340	6_169216017_C_T	1	rs3253	1	24	0
THBS2	ENSG00000186340	6_169225779_A_G	1	rs9505888	1	24	0
THBS2	ENSG00000186340	6_169246874_C_T	1	rs9505955	1	24	0
THBS2	ENSG00000186340	6_169247935_T_C	0.988354	rs11756439	2	24	0
THBS2	ENSG00000186340	6_169319631_C_T	0.947272	rs9800437	2	24	0
THBS2	ENSG00000186340	6_169339638_A_C	0.499137	rs9406322	3	24	1	rs9393169
CEMIP2	ENSG00000135048	9_71649047_G_C	0.0970057	rs7046050	23	0	1	rs6560221
DKK3	ENSG00000050165	11_11987593_T_C	0.277602	rs977792	39	6	1	rs10160790
DKK3	ENSG00000050165	11_12000063_C_G	0.532291	rs2403556	3	6	1	rs10444246
DKK3	ENSG00000050165	11_12017327_G_A	1	rs11022114	1	6	1	rs11022114
SPON1	ENSG00000262655	11_13928140_A_G	0.440886	rs12788931	8	9	1	rs1507528
SPON1	ENSG00000262655	11_14048912_G_C	0.214756	rs1528639	16	9	1	rs11023063
SPON1	ENSG00000262655	11_14105887_A_G	0.562677	rs1528653	6	9	1	rs10741632
CAPN1	ENSG00000014216	11_65214116_G_A	0.422986	rs11605632	21	3	1	rs11605632
MMP7	ENSG00000137673	11_102157991_G_A	0.704375	rs117972744	433	9	1	rs7128808
MMP7	ENSG00000137673	11_102530902_G_A	0.903735	rs11568819	2	9	1	rs11568819
MMP7	ENSG00000137673	11_102535234_C_T	0.731083	rs1943778	3	9	1	rs72982145
MMP7	ENSG00000137673	11_102549604_T_A	0.999099	rs12419611	1	9	0
MMP7	ENSG00000137673	11_102604682_A_G	0.150058	rs1711429	29	9	0
MMP8	ENSG00000118113	11_102618936_G_T	0.508364	rs150348560	4	15	1	rs117499439
MMP7	ENSG00000137673	11_102636664_A_T	0.779212	rs72971702	7	9	1	rs72971702
MMP8	ENSG00000118113	11_102655879_G_T	0.99937	rs2846714	1	15	1	rs2846714
MMP8	ENSG00000118113	11_102663440_A_G	0.65241	rs11225372	3	15	0
MMP8	ENSG00000118113	11_102701083_G_A	0.999769	rs2846701	1	15	0
MMP8	ENSG00000118113	11_102713404_G_A	0.962649	rs35231465	2	15	1	rs35231465
MMP7	ENSG00000137673	11_102723090_A_G	0.999815	rs553894019	1	9	1	rs553894019
MMP8	ENSG00000118113	11_103151244_G_A	0.999819	rs116672660	1	15	1	rs116672660
RNASE6	ENSG00000169413	14_20688313_G_A	0.92367	rs1010458	3	35	0
RNASE6	ENSG00000169413	14_20708650_A_G	0.999572	rs1320482	1	35	0
RNASE6	ENSG00000169413	14_20731868_C_T	0.999996	rs12895184	1	35	0
RNASE6	ENSG00000169413	14_20768792_C_G	0.871075	rs764056	2	35	0
RNASE6	ENSG00000169413	14_20777344_A_G	1	rs4572299	1	35	0
RNASE6	ENSG00000169413	14_20778785_C_T	1	rs8005918	1	35	1	rs8005918
RNASE6	ENSG00000169413	14_20779235_A_G	0.82723	rs12882303	3	35	0
RNASE6	ENSG00000169413	14_20779264_T_C	1	rs986193	1	35	0
RNASE6	ENSG00000169413	14_20779642_T_C	1	rs11156664	1	35	0
RNASE6	ENSG00000169413	14_20782721_C_T	1	rs11624095	1	35	0
RNASE6	ENSG00000169413	14_20790382_G_A	0.968532	rs4982361	2	35	0
RNASE6	ENSG00000169413	14_20791692_C_T	0.785121	rs11156671	2	35	0
RNASE6	ENSG00000169413	14_20792918_G_A	1	rs112190985	1	35	1	rs112190985
RNASE6	ENSG00000169413	14_20804984_A_T	0.999654	rs11156683	1	35	1	rs11156683
SERPINA4	ENSG00000100665	14_94105172_T_C	0.804328	rs941478	3	57	1	rs941478
SERPINA4	ENSG00000100665	14_94145859_G_A	0.997869	rs56784229	1	57	0
SERPINA1	ENSG00000197249	14_94331558_G_A	0.940241	rs8010960	168	10	6	rs4900224, rs7146221, rs75764544, rs72692831, rs61977144, rs113040969
SERPINA1	ENSG00000197249	14_94357831_C_T	0.330964	rs2736897	3	10	0
SERPINA1	ENSG00000197249	14_94380925_T_A	0.914072	rs17580	12	10	1	rs17580
SERPINA4	ENSG00000100665	14_94410069_G_A	0.981524	rs151053242	2	57	1	rs151053242
SERPINA4	ENSG00000100665	14_94414042_G_A	0.935103	rs78165873	3	57	0
SERPINA1	ENSG00000197249	14_94419873_C_T	0.997548	rs55915868	1	10	1	rs55915868
SERPINA4	ENSG00000100665	14_94523321_C_T	1	rs61978272	1	57	0
SERPINA4	ENSG00000100665	14_94558594_G_A	1	rs7147611	1	57	0
SERPINA4	ENSG00000100665	14_94566938_T_G	0.49362	rs1005348	3	57	0
SERPINA4	ENSG00000100665	14_94568116_A_G	1	rs5512	1	57	1	rs5512
SERPINA4	ENSG00000100665	14_94572585_T_C	1	rs12895360	1	57	0
SERPINA4	ENSG00000100665	14_94573312_C_T	1	rs1004958	1	57	0
SERPINA4	ENSG00000100665	14_94574094_C_T	0.999984	rs8019677	1	57	0
SERPINA4	ENSG00000100665	14_94577175_C_T	0.687007	rs10148488	2	57	0
SERPINA4	ENSG00000100665	14_94654788_A_C	1	rs112471140	1	57	0
SERPINA4	ENSG00000100665	14_94671227_G_A	0.359758	rs17826703	3	57	1	rs17826703
SERPINA4	ENSG00000100665	14_94687588_G_A	0.979414	rs139791225	2	57	0
SERPINA4	ENSG00000100665	14_94926385_C_G	0.999877	rs4905258	1	57	1	rs4905258
WARS1	ENSG00000140105	14_100322236_G_A	0.418576	rs4905947	5	0	0
WARS1	ENSG00000140105	14_100346069_A_G	0.0448744	rs1983770	39	0	1	rs7143025
TNFSF12	ENSG00000239697	17_7438829_T_A	1	rs4151120	1	77	0
TNFSF12	ENSG00000239697	17_7536422_T_C	1	rs9900496	1	77	0
TNFSF12	ENSG00000239697	17_7538439_C_T	1	rs34445439	1	77	0
TNFSF12	ENSG00000239697	17_7544792_G_C	1	rs34951138	1	77	0
TNFSF12	ENSG00000239697	17_7545140_C_G	1	rs4968200	1	77	0
TNFSF12	ENSG00000239697	17_7550602_C_T	1	rs12940684	1	77	0
TNFSF12	ENSG00000239697	17_7551211_C_G	1	rs3803796	1	77	0
TNFSF12	ENSG00000239697	17_7554035_G_A	1	rs4968210	1	77	0
TNFSF12	ENSG00000239697	17_7645550_G_A	1	rs12325768	1	77	0
TNFSF12	ENSG00000239697	17_7649591_T_C	1	rs1641514	1	77	0
TNFSF12	ENSG00000239697	17_7650425_G_C	1	rs1624085	1	77	0
TNFSF12	ENSG00000239697	17_7651218_T_G	1	rs1050528	1	77	0
TNFSF12	ENSG00000239697	17_7892211_G_A	1	rs4321249	1	77	0
APOH	ENSG00000091583	17_65914035_G_A	1	rs6504372	1	7	0
APOH	ENSG00000091583	17_65916162_T_A	0.999998	rs35057845	1	7	0
APOH	ENSG00000091583	17_66150625_G_A	0.213377	rs35155373	12	7	0
APOH	ENSG00000091583	17_66200213_T_A	0.46277	rs1014399	3	7	0
APOH	ENSG00000091583	17_66244612_C_T	0.71133	rs182233516	2	7	0
APOH	ENSG00000091583	17_66246585_G_C	0.714883	rs8064837	7	7	1	rs8064837
APOH	ENSG00000091583	17_66254487_G_A	0.999999	rs13341435	1	7	0
ADGRE2	ENSG00000127507	19_14237841_G_A	0.499124	rs2007754	4	29	1	rs75958212
ADGRE2	ENSG00000127507	19_14330939_G_A	0.654188	rs142954848	3	29	0
ADGRE2	ENSG00000127507	19_14344075_G_A	0.98949	rs7246913	2	29	0
ADGRE2	ENSG00000127507	19_14364692_A_C	0.575458	rs114655523	3	29	1	rs78084956
ADGRE2	ENSG00000127507	19_14374449_C_G	1	rs16979607	1	29	1	rs16979607
ADGRE2	ENSG00000127507	19_14390732_A_G	0.999015	rs7260110	1	29	1	rs7260110
ADGRE2	ENSG00000127507	19_14394927_G_C	1	rs3826759	1	29	1	rs3826759
ADGRE2	ENSG00000127507	19_14396821_A_G	0.99941	rs67023356	1	29	1	rs67023356
ADGRE2	ENSG00000127507	19_14398152_T_C	0.994635	rs7508244	1	29	1	rs7508244
ADGRE2	ENSG00000127507	19_14430104_G_T	1	rs137923927	1	29	0
ADGRE2	ENSG00000127507	19_14460623_T_C	1	rs75950046	1	29	0
ADGRE2	ENSG00000127507	19_14461276_G_A	0.500888	rs73517896	2	29	0
ADGRE2	ENSG00000127507	19_14518326_C_T	0.978777	rs141518218	2	29	0
ADGRE2	ENSG00000127507	19_14870351_C_T	0.210396	rs7253280	15	29	1	rs2214182
TNFRSF6B	ENSG00000243509	20_63697746_G_A	0.990319	rs6062496	1	3	0
